# Metabolomic signatures of hypocaloric dietary interventions associate with breast cancer risk in the Nurses’ Health Study II

**DOI:** 10.1101/2025.08.18.25333805

**Authors:** Annalise Schweickart, Cheng Peng, Oana Zeleznik, William Dartora, Maurice A. Hurd, Alex Buga, Madison L. Kackley, Clary Clish, Laura Beth McIntire, Jeff S. Volek, Vicky Makker, A. Heather Eliassen, Marcus D. Goncalves, Rulla M. Tamimi, Jan Krumsiek

## Abstract

**Background:** An individual’s metabolic state plays a critical role in breast cancer (BC) risk, influenced by factors such as obesity and insulin signaling. Hypocaloric diets induce metabolic changes that influence these metabolic factors, thereby potentially influencing BC risk. However, it remains unclear whether metabolic profiles like those induced by such beneficial diets are associated with BC risk.

**Methods:** We compared the impact of a hypocaloric low-carbohydrate ketogenic diet (KD) and a low-fat diet (LFD) on BC risk in two stages. First, we developed metabolomics-based scores representing the metabolic states resulting from these two hypocaloric diets. Plasma metabolomics data of 43 individuals from two controlled dietary interventions were analyzed (N = 31 KD, N = 12 LFD) and a metabolite-based score was generated for both KD and LFD using diet-induced fold-changes. Second, these scores were applied to metabolomics data from a nested case-control study of participants from the Nurses’ Health Study II (NHSII, 1,058 BC cases, 1,054 controls, predominantly premenopausal women). Using multivariable-adjusted models, we assessed the association between the metabolomic scores and BC risk.

**Results:** KD and LFD had similar but distinct metabolic signatures. Both metabolomics scores were positively associated with breast cancer risk in NHSII. Women in the highest quartile of the KD metabolomic score had a 37% increased risk of BC compared to women in the lowest quartile (p=0.021). Similarly, women in the highest quartile of the LFD metabolomic score had a 32% increased BC risk compared to women in the lowest quartile (p=0.008). Similar increases in risk were seen when further adjusting for BMI at age 18 and weight change since age 18. Increased levels of cholesterol esters (CE), particularly CE 22:6, and long-chain polyunsaturated triglycerides were associated with higher risk in both diet scores, while increases in short-chain, more saturated triglycerides were associated with lower risk.

**Conclusion:** Metabolomic profiles resembling those induced by hypocaloric ketogenic and low-fat diets were unexpectedly associated with an increased risk of breast cancer in a predominantly premenopausal cohort. These associations were independent of BMI, highlighting the complex relationship between metabolic states and cancer risk, independent of actual dietary interventions.
