## Supplementary Data 1 for "Metabolomic signatures of hypocaloric dietary interventions associate with breast cancer risk in the Nurses’ Health Study II"

### Sheet: known_mets_analyzed
HMDB ID	Metabolite	KD Adjusted p-value	KD Fold-change	LFD Adjusted p-value	LFD Fold-change	KD Upper Limit	KD Mean	KD Lower Limit	LFD Upper Limit	LFD Mean	LFD Lower Limit	Molecular Annotation
HMDB0006347	CAR(26:0)	0.143498	0.238973	0.438401	0.118802	0.525126	0.238973	-0.0471807	0.383824	0.118802	-0.14622	Acylcarnitine
HMDB0002013	CAR(4:0)	0.00144814	0.679193	0.0266627	0.671368	1.03233	0.679193	0.326058	1.17142	0.671368	0.171318	Acylcarnitine
HMDB0013127	CAR(4:0(OH))	1.30949e-12	1.5423	0.00059298	0.967956	1.76614	1.5423	1.31847	1.29574	0.967956	0.640174	Acylcarnitine
HMDB0002366	CAR(5:1)	9.13052e-05	0.751197	0.0099161	0.881764	1.05813	0.751197	0.444268	1.4129	0.881764	0.350623	Acylcarnitine
HMDB0006725	CE(14:0)	1.04925e-05	-1.15332	0.00059298	-1.43419	-0.753462	-1.15332	-1.55318	-0.954517	-1.43419	-1.91386	Cholesterol Ester
HMDB0000885	CE(16:0)	0.00373272	0.583736	0.00282248	1.29411	0.922443	0.583736	0.24503	1.89061	1.29411	0.697622	Cholesterol Ester
HMDB0000658	CE(16:1)	0.00464024	-0.442285	0.979553	-0.00896686	-0.178697	-0.442285	-0.705874	0.435873	-0.00896686	-0.453807	Cholesterol Ester
HMDB0010368	CE(18:0)	0.356611	0.202311	0.0266627	-0.751539	0.57531	0.202311	-0.170689	-0.191822	-0.751539	-1.31126	Cholesterol Ester
HMDB0000918	CE(18:1)	0.00062012	0.659715	0.00411318	1.15436	0.976273	0.659715	0.343157	1.73655	1.15436	0.572174	Cholesterol Ester
HMDB0000610	CE(18:2)	0.295573	0.193247	0.0131176	1.03948	0.509124	0.193247	-0.12263	1.70632	1.03948	0.372637	Cholesterol Ester
HMDB0010370	CE(18:3)	0.000126926	-1.01014	0.00861314	-0.853902	-0.586689	-1.01014	-1.43359	-0.357505	-0.853902	-1.3503	Cholesterol Ester
HMDB0006736	CE(20:3)	4.30844e-06	-0.952603	0.980199	-0.00756435	-0.642133	-0.952603	-1.26307	0.419244	-0.00756435	-0.434373	Cholesterol Ester
HMDB0006726	CE(20:4)	9.46855e-06	1.05575	0.00158914	1.44807	1.41908	1.05575	0.692425	2.05272	1.44807	0.843407	Cholesterol Ester
HMDB0006731	CE(20:5)	0.0517025	0.411909	0.00956606	0.879618	0.776669	0.411909	0.0471492	1.40415	0.879618	0.355089	Cholesterol Ester
HMDB0006729	CE(22:4)	0.754684	-0.0602621	0.0593667	0.621478	0.256307	-0.0602621	-0.376831	1.18737	0.621478	0.0555898	Cholesterol Ester
HMDB0010375	CE(22:5)	0.13494	0.276316	0.00393107	1.32231	0.600593	0.276316	-0.0479611	1.98264	1.32231	0.661971	Cholesterol Ester
HMDB0006733	CE(22:6)	3.85477e-08	1.22622	0.000297136	1.69163	1.52663	1.22622	0.925798	2.17783	1.69163	1.20543	Cholesterol Ester
HMDB0004949	Cer(d18:1/16:0)	8.34966e-07	0.812692	0.0049652	0.927697	1.05045	0.812692	0.574933	1.41143	0.927697	0.44396	Ceramide
HMDB0004952	Cer(d18:1/22:0)	0.0037174	-0.563186	0.00388957	-1.19107	-0.237223	-0.563186	-0.88915	-0.598238	-1.19107	-1.7839	Ceramide
HMDB0004956	Cer(d18:1/24:0)	0.146865	-0.280804	0.00394885	-0.903078	0.0584001	-0.280804	-0.620007	-0.450989	-0.903078	-1.35517	Ceramide
HMDB0004953	Cer(d18:1/24:1)	0.750027	0.0637436	0.082662	0.710067	0.390515	0.0637436	-0.263028	1.41953	0.710067	0.000606557	Ceramide
HMDB0007098	DG(32:0)	0.593561	0.128305	0.029548	-0.904366	0.539984	0.128305	-0.283374	-0.214515	-0.904366	-1.59422	Diglyceride
HMDB0007099	DG(32:1)	0.0162486	-0.558293	0.00655231	-1.15604	-0.161931	-0.558293	-0.954655	-0.520138	-1.15604	-1.79194	Diglyceride
HMDB0007100	DG(34:0)	0.876774	-0.0401637	0.00595618	-1.21627	0.351732	-0.0401637	-0.43206	-0.563142	-1.21627	-1.8694	Diglyceride
HMDB0007102	DG(34:1)	0.244449	0.271238	0.436677	-0.340085	0.673942	0.271238	-0.131467	0.40655	-0.340085	-1.08672	Diglyceride
HMDB0007103	DG(34:2)	0.598085	0.132137	0.803469	-0.134337	0.562605	0.132137	-0.298332	0.650533	-0.134337	-0.919207	Diglyceride
HMDB0007132	DG(34:3)	0.0833233	-0.413834	0.625701	-0.279456	-0.00245814	-0.413834	-0.82521	0.676381	-0.279456	-1.23529	Diglyceride
HMDB0007216	DG(36:1)	0.295573	0.220899	0.00906357	-1.09317	0.582596	0.220899	-0.140798	-0.451658	-1.09317	-1.73468	Diglyceride
HMDB0007218	DG(36:2)	0.0460891	0.476371	0.903097	0.0879983	0.885958	0.476371	0.0667843	0.942533	0.0879983	-0.766536	Diglyceride
HMDB0007219	DG(36:3)	0.0167657	0.56029	0.27232	0.627501	0.960282	0.56029	0.160298	1.62603	0.627501	-0.37103	Diglyceride
HMDB0007248	DG(36:4)	0.923924	-0.0244905	0.542439	0.397752	0.382111	-0.0244905	-0.431092	1.50167	0.397752	-0.706166	Diglyceride
HMDB0007170	DG(38:4)	0.00410881	-0.593457	0.192167	-0.550845	-0.245176	-0.593457	-0.941739	0.195378	-0.550845	-1.29707	Diglyceride
HMDB0007199	DG(38:5)	9.79773e-10	1.22334	0.363709	0.331692	1.46672	1.22334	0.979966	0.966365	0.331692	-0.302981	Diglyceride
HMDB0000511	caprate	1.81869e-08	1.16373	0.709582	0.0851399	1.43604	1.16373	0.891415	0.449655	0.0851399	-0.279375	Fatty Acid
HMDB0002000	Myristoleic acid	0.499254	0.110265	0.0475682	0.857722	0.386727	0.110265	-0.166198	1.59366	0.857722	0.121782	Fatty Acid
HMDB0002259	heptadecanoate	8.46959e-07	0.933958	0.144413	0.299182	1.20831	0.933958	0.659609	0.660194	0.299182	-0.0618303	Fatty Acid
HMDB0000673	linoleate	0.000574701	0.743309	0.0248048	0.734097	1.09698	0.743309	0.389635	1.26975	0.734097	0.198448	Fatty Acid
HMDB0000772	nonadecanoate	7.47749e-08	1.20399	0.0868076	0.512018	1.51082	1.20399	0.897166	1.03101	0.512018	-0.00697651	Fatty Acid
HMDB0242141	eicosanedioate	0.000855899	-0.788927	0.133993	-0.767552	-0.39855	-0.788927	-1.1793	0.131814	-0.767552	-1.66692	Fatty Acid
HMDB0005060	eicosadienoate	4.30844e-06	0.950756	0.053098	0.535159	1.26075	0.950756	0.640761	1.00842	0.535159	0.0619031	Fatty Acid
HMDB0010379	LPC(14:0)	3.32519e-08	-1.41544	0.000297136	-1.21143	-1.07285	-1.41544	-1.75802	-0.891846	-1.21143	-1.53102	Lysophospholipid
HMDB0010382	LPC(16:0)	0.495948	-0.126923	0.988683	0.00684507	0.185118	-0.126923	-0.438965	0.796182	0.00684507	-0.782492	Lysophospholipid
HMDB0010383	LPC(16:1)	4.11952e-06	-0.908962	0.676827	-0.147238	-0.614163	-0.908962	-1.20376	0.427208	-0.147238	-0.721685	Lysophospholipid
HMDB0010384	LPC(18:0)	0.000663588	-0.545092	0.00377388	-0.772336	-0.281763	-0.545092	-0.808421	-0.393895	-0.772336	-1.15078	Lysophospholipid
HMDB0002815	LPC(18:1)	0.451607	0.142007	0.935271	-0.0681061	0.456348	0.142007	-0.172335	0.811276	-0.0681061	-0.947488	Lysophospholipid
HMDB0010386	LPC(18:2)	0.00330066	-0.530837	0.57079	-0.280871	-0.229019	-0.530837	-0.832656	0.5489	-0.280871	-1.11064	Lysophospholipid
HMDB0010390	LPC(20:0)	0.002501	-0.530563	0.0593667	-0.419726	-0.238253	-0.530563	-0.822873	-0.0372429	-0.419726	-0.802208	Lysophospholipid
HMDB0010391	LPC(20:1)	0.0255923	0.41364	0.053098	0.712909	0.732531	0.41364	0.0947481	1.34253	0.712909	0.0832921	Lysophospholipid
HMDB0010393	LPC(20:3)	3.3325e-08	-1.29166	0.0099161	-1.01008	-0.978161	-1.29166	-1.60515	-0.402239	-1.01008	-1.61792	Lysophospholipid
HMDB0010395	LPC(20:4)	0.525606	0.122378	0.946936	-0.0396724	0.452862	0.122378	-0.208107	0.570637	-0.0396724	-0.649982	Lysophospholipid
HMDB0010397	LPC(20:5)	0.00290241	-0.504598	0.486227	-0.280699	-0.222082	-0.504598	-0.787115	0.409194	-0.280699	-0.970592	Lysophospholipid
HMDB0010404	LPC(22:6)	0.108487	0.334651	0.060114	0.805585	0.6971	0.334651	-0.0277977	1.54292	0.805585	0.0682495	Lysophospholipid
HMDB0010405	LPC(24:0)	0.0002436	-0.679584	0.0230523	-0.680981	-0.378669	-0.679584	-0.9805	-0.1926	-0.680981	-1.16936	Lysophospholipid
HMDB0011503	LPE(16:0)	0.439778	0.15071	0.940586	-0.0663358	0.476584	0.15071	-0.175165	0.867208	-0.0663358	-0.99988	Lysophospholipid
HMDB0011130	LPE(18:0)	0.00696856	-0.479742	0.709582	-0.106639	-0.179276	-0.479742	-0.780207	0.348113	-0.106639	-0.561391	Lysophospholipid
HMDB0011506	LPE(18:1)	0.0854569	-0.41788	0.285036	-0.534078	0.00115522	-0.41788	-0.836914	0.346531	-0.534078	-1.41469	Lysophospholipid
HMDB0011507	LPE(18:2)	3.83584e-05	-0.978846	0.0893239	-0.957405	-0.604644	-0.978846	-1.35305	0.0221224	-0.957405	-1.93693	Lysophospholipid
HMDB0011481	LPE(20:0)	0.00173075	0.454179	0.00296563	1.44659	0.694922	0.454179	0.213435	2.12587	1.44659	0.767306	Lysophospholipid
HMDB0011511	LPE(20:0)	0.090237	0.280277	0.436677	0.219668	0.567425	0.280277	-0.00687171	0.70162	0.219668	-0.262285	Lysophospholipid
HMDB0011517	LPE(20:4)	0.63095	-0.130586	0.767153	-0.138834	0.335835	-0.130586	-0.597008	0.578961	-0.138834	-0.856629	Lysophospholipid
HMDB0011520	LPE(22:0)	0.000580882	-0.515102	0.461477	-0.159386	-0.26954	-0.515102	-0.760665	0.213096	-0.159386	-0.531868	Lysophospholipid
HMDB0007869	PC(30:0)	1.06112e-05	-1.06731	0.000377421	-1.62461	-0.696135	-1.06731	-1.43848	-1.13631	-1.62461	-2.1129	Phosphatidylcholine
HMDB0007870	PC(30:1)	7.4475e-07	-1.18791	0.000297136	-1.35367	-0.843063	-1.18791	-1.53275	-0.961151	-1.35367	-1.74619	Phosphatidylcholine
HMDB0007871	PC(32:0)	0.125241	0.33048	0.492932	0.304684	0.707075	0.33048	-0.0461136	1.0683	0.304684	-0.458937	Phosphatidylcholine
HMDB0007873	PC(32:1)	2.04953e-05	-0.889172	0.0141323	-0.852248	-0.564165	-0.889172	-1.21418	-0.296819	-0.852248	-1.40768	Phosphatidylcholine
HMDB0007874	PC(32:2)	4.52975e-10	-1.5339	0.000297136	-1.26001	-1.24263	-1.5339	-1.82517	-0.9307	-1.26001	-1.58931	Phosphatidylcholine
HMDB0007970	PC(34:0)	0.413392	-0.147931	0.043295	-0.89258	0.156105	-0.147931	-0.451966	-0.151789	-0.89258	-1.63337	Phosphatidylcholine
HMDB0007972	PC(34:1)	0.454551	0.177964	0.39282	-0.434327	0.575255	0.177964	-0.219327	0.443088	-0.434327	-1.31174	Phosphatidylcholine
HMDB0007973	PC(34:2)	0.0218289	-0.503038	0.507875	-0.251117	-0.126581	-0.503038	-0.879496	0.400452	-0.251117	-0.902686	Phosphatidylcholine
HMDB0008006	PC(34:3)	3.32519e-08	-1.30224	0.00861314	-0.869377	-0.987866	-1.30224	-1.61662	-0.363951	-0.869377	-1.3748	Phosphatidylcholine
HMDB0007883	PC(34:4)	1.16721e-08	-1.353	0.000297136	-1.22723	-1.04586	-1.353	-1.66013	-0.880097	-1.22723	-1.57437	Phosphatidylcholine
HMDB0008038	PC(36:1)	0.0827177	-0.388648	0.00655231	-1.49429	-0.00350553	-0.388648	-0.77379	-0.673553	-1.49429	-2.31503	Phosphatidylcholine
HMDB0008039	PC(36:2)	1.92988e-07	-1.13081	0.00377388	-1.24678	-0.827907	-1.13081	-1.43371	-0.635621	-1.24678	-1.85794	Phosphatidylcholine
HMDB0008105	PC(36:3)	2.18863e-09	-1.19298	0.00135039	-0.841477	-0.945371	-1.19298	-1.4406	-0.499946	-0.841477	-1.18301	Phosphatidylcholine
HMDB0008138	PC(36:4)	0.00354131	0.666083	0.125347	0.478489	1.04882	0.666083	0.283346	1.02669	0.478489	-0.0697087	TCA Cycle
HMDB0008270	PC(38:2)	2.18863e-09	-1.35732	0.0192792	-1.00946	-1.0748	-1.35732	-1.63984	-0.310661	-1.00946	-1.70826	Phosphatidylcholine
HMDB0008047	PC(38:3)	1.61688e-13	-1.59899	0.000570316	-1.18118	-1.39007	-1.59899	-1.80791	-0.792814	-1.18118	-1.56954	Phosphatidylcholine
HMDB0008048	PC(38:4)	0.703344	0.0778642	0.841549	0.0901503	0.416869	0.0778642	-0.261141	0.714224	0.0901503	-0.533924	Phosphatidylcholine
HMDB0007991	PC(38:6)	8.62181e-05	0.671026	0.00324196	1.10578	0.94354	0.671026	0.398513	1.6334	1.10578	0.578169	Phosphatidylcholine
HMDB0008511	PC(40:10)	0.00937896	-0.449466	0.0893805	0.695991	-0.154769	-0.449466	-0.744163	1.41046	0.695991	-0.0184797	Phosphatidylcholine
HMDB0008731	PC(40:9)	2.15358e-05	0.738648	0.00167604	1.32827	1.00977	0.738648	0.467522	1.88952	1.32827	0.767024	Phosphatidylcholine
HMDB0008923	PE(32:0)	0.0002436	-0.885592	4.17141e-05	-1.42924	-0.49347	-0.885592	-1.27771	-1.16041	-1.42924	-1.69806	Phosphatidylethanolamine
HMDB0008925	PE(34:0)	0.108487	-0.357511	0.000570316	-1.23826	0.0290273	-0.357511	-0.74405	-0.829847	-1.23826	-1.64666	Phosphatidylethanolamine
HMDB0008928	PE(34:2)	0.0894775	-0.299154	0.0794325	-0.73407	0.00613435	-0.299154	-0.604443	-0.00925527	-0.73407	-1.45889	Phosphatidylethanolamine
HMDB0008991	PE(36:0)	0.923924	0.0214016	0.00102283	-1.07989	0.369407	0.0214016	-0.326604	-0.670551	-1.07989	-1.48923	Phosphatidylethanolamine
HMDB0008993	PE(36:1)	0.256646	-0.206378	0.214785	-0.520444	0.107888	-0.206378	-0.520644	0.2206	-0.520444	-1.26149	Phosphatidylethanolamine
HMDB0008994	PE(36:2)	0.0185238	-0.491473	0.0893239	-0.574323	-0.134755	-0.491473	-0.848191	0.0141164	-0.574323	-1.16276	Phosphatidylethanolamine
HMDB0009060	PE(36:3)	0.00930139	-0.557433	0.436739	-0.288748	-0.193103	-0.557433	-0.921763	0.349205	-0.288748	-0.926701	Phosphatidylethanolamine
HMDB0008937	PE(36:4)	0.0218289	0.454214	0.0893805	0.552423	0.794315	0.454214	0.114113	1.12293	0.552423	-0.0180812	Phosphatidylethanolamine
HMDB0008942	PE(38:2)	0.19475	-0.163028	0.841671	-0.0859704	0.0545279	-0.163028	-0.380585	0.519851	-0.0859704	-0.691791	Phosphatidylethanolamine
HMDB0009003	PE(38:4)	0.304433	0.241334	0.970895	0.0225348	0.644289	0.241334	-0.16162	0.563262	0.0225348	-0.518193	Phosphatidylethanolamine
HMDB0009069	PE(38:5)	0.923924	0.0217069	0.988683	-0.00412147	0.359178	0.0217069	-0.315764	0.428341	-0.00412147	-0.436584	Phosphatidylethanolamine
HMDB0009102	PE(38:6)	0.00033126	0.695803	0.011092	0.705809	1.01171	0.695803	0.379896	1.14111	0.705809	0.270509	Phosphatidylethanolamine
HMDB0009012	PE(40:6)	0.0971252	0.337095	0.0230523	0.800109	0.68924	0.337095	-0.0150509	1.37447	0.800109	0.225744	Phosphatidylethanolamine
HMDB0009784	PI(34:2)	7.16879e-09	-1.35702	0.00059298	-1.05574	-1.05681	-1.35702	-1.65723	-0.697877	-1.05574	-1.41359	Phosphatidylinositol
HMDB0009789	PI(36:4)	1.71269e-08	-1.28181	0.00170984	-0.924215	-0.984642	-1.28181	-1.57898	-0.531723	-0.924215	-1.31671	Phosphatidylinositol
HMDB0009815	PI(38:4)	0.0493111	-0.311542	0.971438	0.00620102	-0.0385116	-0.311542	-0.584572	0.206469	0.00620102	-0.194066	Phosphatidylinositol
HMDB0012356	PS(34:0)	0.0622153	-0.340158	0.894479	0.0676727	-0.0263538	-0.340158	-0.653962	0.6849	0.0676727	-0.549555	Phosphatidylserine
HMDB0010167	PS(40:6)	0.0434666	-0.48014	0.0114036	-0.802341	-0.0722559	-0.48014	-0.888025	-0.304584	-0.802341	-1.3001	Phosphatidylserine
HMDB0012097	SM(d18:1/14:0)	0.120804	0.310177	0.00135039	-0.826968	0.658464	0.310177	-0.0381095	-0.493331	-0.826968	-1.16061	Sphingomyelin
HMDB0010169	SM(d18:1/16:0)	1.63092e-06	0.906849	0.0198053	0.510052	1.18367	0.906849	0.630033	0.865321	0.510052	0.154783	Sphingomyelin
HMDB0240613	SM(d18:1/16:1)	5.15799e-07	0.752299	0.025856	0.416656	0.965433	0.752299	0.539165	0.724338	0.416656	0.108973	Sphingomyelin
HMDB0001348	SM(d18:1/18:0)	7.06405e-05	0.901068	0.0131176	0.579886	1.26121	0.901068	0.54093	0.952125	0.579886	0.207646	Sphingomyelin
HMDB0012101	SM(d18:1/18:1)	9.80412e-07	1.03244	0.00655231	0.810544	1.33858	1.03244	0.726306	1.25454	0.810544	0.366545	Sphingomyelin
HMDB0012102	SM(d18:1/20:0)	0.316012	-0.163884	0.162693	-0.335531	0.116445	-0.163884	-0.444214	0.0882507	-0.335531	-0.759313	Sphingomyelin
HMDB0012103	SM(d18:1/22:0)	0.0801391	0.289914	0.436677	-0.196941	0.57474	0.289914	0.00508747	0.236651	-0.196941	-0.630533	Sphingomyelin
HMDB0012104	SM(d18:1/22:1)	0.0688582	0.26624	0.044125	0.458958	0.518162	0.26624	0.0143186	0.84223	0.458958	0.0756862	Sphingomyelin
HMDB0011697	SM(d18:1/24:0)	0.0192468	0.352462	0.372354	-0.201253	0.610007	0.352462	0.0949168	0.190549	-0.201253	-0.593055	Sphingomyelin
HMDB0012107	SM(d18:1/24:1)	8.54774e-06	0.754856	0.000297136	1.49484	1.0124	0.754856	0.497314	1.92449	1.49484	1.0652	Sphingomyelin
HMDB0042301	TG(44:1)	0.599627	0.131153	0.0012321	-1.58349	0.562179	0.131153	-0.299873	-0.955544	-1.58349	-2.21143	Triglyceride
HMDB0042279	TG(44:2)	0.323117	0.228341	0.0012321	-1.51247	0.624557	0.228341	-0.167875	-0.913324	-1.51247	-2.11162	Triglyceride
HMDB0042099	TG(45:1)	0.592181	-0.12417	0.00217652	-1.45713	0.268935	-0.12417	-0.517275	-0.816069	-1.45713	-2.09819	Triglyceride
HMDB0043170	TG(45:2)	0.526062	-0.1479	0.00059298	-1.65238	0.253569	-0.1479	-0.54937	-1.08526	-1.65238	-2.2195	Triglyceride
HMDB0010412	TG(46:1)	0.0123061	-0.628603	0.000447039	-1.66535	-0.199897	-0.628603	-1.05731	-1.14198	-1.66535	-2.18872	Triglyceride
HMDB0010419	TG(46:2)	0.108487	-0.423191	0.00059298	-1.71292	0.0356093	-0.423191	-0.881991	-1.12877	-1.71292	-2.29706	Triglyceride
HMDB0042751	TG(46:3)	0.436791	-0.203733	0.000801728	-1.66077	0.233123	-0.203733	-0.640589	-1.06085	-1.66077	-2.26069	Triglyceride
HMDB0042548	TG(46:4)	0.981805	-0.00466141	0.00135039	-1.6322	0.341798	-0.00466141	-0.35112	-0.97024	-1.6322	-2.29416	Triglyceride
HMDB0042100	TG(47:1)	0.06004	-0.418941	0.0012321	-1.41473	-0.0357752	-0.418941	-0.802106	-0.853408	-1.41473	-1.97606	Triglyceride
HMDB0042076	TG(47:2)	0.00237204	-0.665115	0.00059298	-1.54131	-0.300989	-0.665115	-1.02924	-1.01698	-1.54131	-2.06564	Triglyceride
HMDB0005356	TG(48:0)	0.525029	-0.140868	0.00296563	-1.44753	0.237518	-0.140868	-0.519253	-0.768727	-1.44753	-2.12633	Triglyceride
HMDB0005359	TG(48:1)	0.000574701	-0.801203	0.00059298	-1.43769	-0.419978	-0.801203	-1.18243	-0.942634	-1.43769	-1.93274	Triglyceride
HMDB0005376	TG(48:2)	4.64397e-05	-0.928081	0.000297136	-1.52009	-0.568356	-0.928081	-1.2878	-1.09159	-1.52009	-1.94859	Triglyceride
HMDB0005432	TG(48:3)	5.46503e-06	-1.07576	0.000627142	-1.46738	-0.719674	-1.07576	-1.43184	-0.956527	-1.46738	-1.97824	Triglyceride
HMDB0042811	TG(48:4)	1.92048e-05	-1.05897	0.00135039	-1.55325	-0.673903	-1.05897	-1.44404	-0.922696	-1.55325	-2.1838	Triglyceride
HMDB0042789	TG(48:5)	0.0233882	-0.53888	0.00186644	-1.69924	-0.130176	-0.53888	-0.947585	-0.967834	-1.69924	-2.43065	Triglyceride
HMDB0011705	TG(49:1)	0.460466	-0.16869	0.00455511	-1.10285	0.215779	-0.16869	-0.553158	-0.536693	-1.10285	-1.66901	Triglyceride
HMDB0011706	TG(49:2)	0.0202156	-0.518063	0.00754929	-1.15733	-0.135896	-0.518063	-0.90023	-0.502983	-1.15733	-1.81168	Triglyceride
HMDB0042103	TG(49:3)	1.56763e-05	-0.886104	0.00655231	-1.05724	-0.569057	-0.886104	-1.20315	-0.475877	-1.05724	-1.63861	Triglyceride
HMDB0005357	TG(50:0)	0.495948	-0.138788	0.00121697	-1.5207	0.203074	-0.138788	-0.48065	-0.92804	-1.5207	-2.11336	Triglyceride
HMDB0005360	TG(50:1)	0.905519	0.0308069	0.0483395	-0.717336	0.401292	0.0308069	-0.339678	-0.0979078	-0.717336	-1.33676	Triglyceride
HMDB0005377	TG(50:2)	0.512467	-0.155688	0.489263	-0.265098	0.245938	-0.155688	-0.557314	0.392458	-0.265098	-0.922654	Triglyceride
HMDB0005433	TG(50:3)	1.15192e-05	-0.844262	0.175182	-0.465559	-0.548504	-0.844262	-1.14002	0.13962	-0.465559	-1.07074	Triglyceride
HMDB0005435	TG(50:4)	1.81869e-08	-1.21937	0.0329538	-0.898221	-0.934756	-1.21937	-1.50399	-0.19727	-0.898221	-1.59917	Triglyceride
HMDB0010471	TG(50:5)	5.15799e-07	-1.16891	0.0098841	-1.20705	-0.837057	-1.16891	-1.50075	-0.4825	-1.20705	-1.9316	Triglyceride
HMDB0010497	TG(50:6)	0.000135768	-0.862205	0.00384871	-1.43164	-0.498626	-0.862205	-1.22578	-0.721432	-1.43164	-2.14185	Triglyceride
HMDB0042104	TG(51:1)	0.996082	0.000969622	0.00261656	-1.31269	0.400934	0.000969622	-0.398994	-0.718232	-1.31269	-1.90715	Triglyceride
HMDB0005362	TG(51:2)	0.935943	0.020216	0.281562	-0.577002	0.423046	0.020216	-0.382614	0.364101	-0.577002	-1.51811	Triglyceride
HMDB0011701	TG(51:3)	0.0294287	-0.443151	0.825634	-0.136527	-0.0933388	-0.443151	-0.792964	0.733136	-0.136527	-1.00619	Triglyceride
HMDB0005365	TG(52:0)	0.592181	-0.108324	0.00136833	-1.4371	0.233055	-0.108324	-0.449703	-0.849519	-1.4371	-2.02469	Triglyceride
HMDB0005367	TG(52:1)	0.250749	0.208085	0.00339694	-1.28752	0.521077	0.208085	-0.104907	-0.66808	-1.28752	-1.90697	Triglyceride
HMDB0005369	TG(52:2)	0.233363	0.272123	0.339249	0.418589	0.664347	0.272123	-0.120101	1.18321	0.418589	-0.346035	Triglyceride
HMDB0005384	TG(52:3)	0.234841	0.308523	0.0252309	1.07048	0.756192	0.308523	-0.139145	1.85516	1.07048	0.285795	Triglyceride
HMDB0005363	TG(52:4)	0.351127	-0.248436	0.0896872	0.855912	0.204256	-0.248436	-0.701128	1.74206	0.855912	-0.0302373	Triglyceride
HMDB0005380	TG(52:5)	1.8851e-05	-0.876821	0.979553	-0.0189543	-0.558705	-0.876821	-1.19494	0.866543	-0.0189543	-0.904452	Triglyceride
HMDB0005436	TG(52:6)	7.47749e-08	-1.10463	0.214785	-0.578398	-0.823338	-1.10463	-1.38592	0.244136	-0.578398	-1.40093	Triglyceride
HMDB0010517	TG(52:7)	2.88031e-06	-1.01275	0.0473802	-0.924228	-0.692269	-1.01275	-1.33323	-0.135052	-0.924228	-1.7134	Triglyceride
HMDB0042196	TG(53:2)	0.0312886	0.49119	0.970895	-0.0403191	0.883328	0.49119	0.0990528	0.866549	-0.0403191	-0.947187	Triglyceride
HMDB0043058	TG(53:3)	0.523651	-0.152203	0.552346	0.311557	0.252771	-0.152203	-0.557177	1.1963	0.311557	-0.573181	Triglyceride
HMDB0005395	TG(54:1)	0.237774	0.224336	0.00688491	-1.19108	0.552193	0.224336	-0.103521	-0.530035	-1.19108	-1.85213	Triglyceride
HMDB0005403	TG(54:2)	0.00125784	0.66198	0.593896	-0.194886	1.00137	0.66198	0.32259	0.41636	-0.194886	-0.806132	Triglyceride
HMDB0005405	TG(54:3)	0.0110712	0.555917	0.0106504	1.10409	0.929415	0.555917	0.182418	1.77963	1.10409	0.42855	Triglyceride
HMDB0005370	TG(54:4)	0.099969	0.392147	0.0125127	1.39196	0.806584	0.392147	-0.0222894	2.27341	1.39196	0.510521	Triglyceride
HMDB0005385	TG(54:5)	0.94396	-0.0167743	0.0893805	0.972959	0.371776	-0.0167743	-0.405325	1.97608	0.972959	-0.0301638	Triglyceride
HMDB0005391	TG(54:6)	6.06134e-08	1.03679	0.279104	0.396074	1.29694	1.03679	0.776636	1.03779	0.396074	-0.24564	Triglyceride
HMDB0005447	TG(54:7)	0.234232	-0.197635	0.970895	-0.0304334	0.0882431	-0.197635	-0.483514	0.861253	-0.0304334	-0.922119	Triglyceride
HMDB0010518	TG(54:8)	3.01416e-05	-0.910424	0.587495	-0.326545	-0.568208	-0.910424	-1.25264	0.679667	-0.326545	-1.33276	Triglyceride
HMDB0042466	TG(55:3)	7.55121e-05	0.787149	0.03886	0.982208	1.10354	0.787149	0.470755	1.77806	0.982208	0.186356	Triglyceride
HMDB0005404	TG(56:2)	0.383005	0.223389	0.11213	-0.609208	0.654746	0.223389	-0.207968	0.0635543	-0.609208	-1.28197	Triglyceride
HMDB0005410	TG(56:3)	0.876774	0.033492	0.0745294	0.480639	0.357289	0.033492	-0.290305	0.946895	0.480639	0.0143829	Triglyceride
HMDB0005398	TG(56:4)	0.923924	-0.0229022	0.343786	0.566807	0.351661	-0.0229022	-0.397466	1.61295	0.566807	-0.479332	Triglyceride
HMDB0005406	TG(56:5)	7.47749e-08	1.12659	0.0473802	0.809211	1.41407	1.12659	0.839119	1.50193	0.809211	0.116488	Triglyceride
HMDB0005456	TG(56:6)	9.79773e-10	1.31838	0.0146013	0.829504	1.57965	1.31838	1.05711	1.37383	0.829504	0.285175	Triglyceride
HMDB0005462	TG(56:7)	8.46959e-07	1.0485	0.0125127	1.22094	1.356	1.0485	0.741004	1.99373	1.22094	0.448156	Triglyceride
HMDB0005392	TG(56:8)	3.04906e-07	0.991078	0.00861314	1.02786	1.26327	0.991078	0.718888	1.62454	1.02786	0.431181	Triglyceride
HMDB0005458	TG(58:6)	8.81614e-05	0.748618	0.596049	0.225069	1.05343	0.748618	0.443806	0.937659	0.225069	-0.487522	Triglyceride
HMDB0000001	1-methylhistidine	0.0735012	0.368125	4.58867e-05	0.92165	0.722387	0.368125	0.0138637	1.10895	0.92165	0.734349	Histidine Metabolism
HMDB0000008	alpha-hydroxybutyrate/beta-hydroxybutyrate/hydroxyisobutyrate	5.64201e-12	1.67521	0.0012321	0.633891	1.93648	1.67521	1.41394	0.884938	0.633891	0.382845	Ketone Body
HMDB0000017	4-Pyridoxic acid	0.523651	-0.148252	0.0094982	1.05311	0.247242	-0.148252	-0.543746	1.67843	1.05311	0.42778	Vitamin B6 Metabolism
HMDB0000043	Betaine	0.0243406	0.456641	0.00377388	0.99782	0.805523	0.456641	0.10776	1.48958	0.99782	0.506062	Glycine, Serine and Threonine Metabolism
HMDB0000045	AMP	0.670218	0.104766	0.64942	0.320494	0.519526	0.104766	-0.309994	1.48805	0.320494	-0.847062
HMDB0000062	Carnitine	0.0095104	-0.417342	0.00697066	0.854918	-0.142649	-0.417342	-0.692035	1.33182	0.854918	0.378014	Lipid Metabolism
HMDB0000063	Cortisol	0.023198	0.538546	0.305748	0.423325	0.946019	0.538546	0.131072	1.14838	0.423325	-0.301727	Sterol/Steroid
HMDB0000067	cholesterol	0.0894775	0.259791	0.0445219	-0.37486	0.524346	0.259791	-0.00476343	-0.0605222	-0.37486	-0.689199	Cholesterol
HMDB0000094	citrate/isocitrate	1.03058e-10	1.26413	0.00121697	1.41653	1.48794	1.26413	1.04031	1.96819	1.41653	0.864872	TCA Cycle
HMDB0000124	hexose monophosphate	0.481269	0.165202	0.601489	0.36519	0.558575	0.165202	-0.228172	1.54644	0.36519	-0.816057
HMDB0000148	glutamate	0.304184	-0.197886	0.436924	0.396729	0.13159	-0.197886	-0.527363	1.27652	0.396729	-0.483063	Amino Acid
HMDB0000162	Proline	0.385431	-0.218075	0.143987	0.68679	0.207161	-0.218075	-0.643312	1.51175	0.68679	-0.138172	Amino Acid
HMDB0000177	Histidine	0.000168245	-0.714463	0.0384427	0.871532	-0.407467	-0.714463	-1.02146	1.57513	0.871532	0.167939
HMDB0000206	N6-Acetyllysine	0.0200271	0.383007	0.000297136	1.40428	0.664833	0.383007	0.101181	1.80152	1.40428	1.00703	Amino Acid Metabolism
HMDB0000247	sorbitol	0.553159	-0.185987	0.125347	0.582788	0.34909	-0.185987	-0.721065	1.25023	0.582788	-0.0846529	Fructose, Mannose and Galactose Metabolism
HMDB0000254	succinate	0.0069382	0.642787	0.00315526	1.38864	1.04473	0.642787	0.240847	2.04747	1.38864	0.729821	TCA Cycle
HMDB0000289	urate	4.07493e-06	0.753866	0.00296563	0.85914	0.997866	0.753866	0.509865	1.26043	0.85914	0.457848	Purine Metabolism
HMDB0000292	Xanthine	0.00858733	0.370944	0.00282248	1.53453	0.61048	0.370944	0.131408	2.24423	1.53453	0.824838	Xanthine Metabolism
HMDB0000296	uridine	0.851505	-0.0520769	0.159292	0.441973	0.36901	-0.0520769	-0.473164	0.994085	0.441973	-0.110138	Pyrimidine Metabolism
HMDB0000301	Urocanic acid	0.116641	0.279981	0.00383309	1.53075	0.590868	0.279981	-0.0309062	2.28827	1.53075	0.77324	Histidine Metabolism
HMDB0000479	3-Methylhistidine	0.00167887	-0.658831	0.00136833	-0.937208	-0.311132	-0.658831	-1.00653	-0.554301	-0.937208	-1.32012	Amino Acid Metabolism
HMDB0000510	2-aminoadipate	0.0396109	0.414761	0.0125127	0.536899	0.75997	0.414761	0.0695514	0.877449	0.536899	0.196349	Lysine Metabolism
HMDB0011441	PE(P-36:2)/PE(O-36:3)	0.040633	-0.411564	0.00697066	-1.40903	-0.0670297	-0.411564	-0.756097	-0.623106	-1.40903	-2.19496	Plasmologen
HMDB0000532	N-Acetylglycine	5.15799e-07	1.31303	0.000857035	1.15982	1.6863	1.31303	0.939757	1.58381	1.15982	0.735838
HMDB0000538	ATP	0.459792	0.217734	0.970895	-0.0402417	0.709918	0.217734	-0.274451	1.11574	-0.0402417	-1.19622
HMDB0000544	5-Hydroxymethyl-4-methyluracil	0.114159	0.324658	0.0126416	1.31304	0.682515	0.324658	-0.0331992	2.14846	1.31304	0.47762
HMDB0000884	Ribothymidine	0.00173075	-0.350761	0.979553	0.00418453	-0.164722	-0.350761	-0.5368	0.198465	0.00418453	-0.190096	Pyrimidine Metabolism
HMDB0000631	glycodeoxycholate	0.00708435	-0.611515	0.17589	0.370577	-0.227359	-0.611515	-0.99567	0.855409	0.370577	-0.114256	Bile Acid
HMDB0000893	suberate	0.00858733	0.56639	0.000872853	1.05878	0.931867	0.56639	0.200913	1.44823	1.05878	0.669324	Fatty Acid Metabolism
HMDB0003331	1-Methyladenosine	0.0894775	0.259034	0.000447039	1.15058	0.523503	0.259034	-0.00543533	1.51011	1.15058	0.79106	Purine Metabolism
HMDB0000714	Hippuric acid	0.00331094	-0.747996	0.841671	-0.0579904	-0.321664	-0.747996	-1.17433	0.354304	-0.0579904	-0.470285	Benzoate Metabolism
HMDB0000749	mesaconate	0.153337	0.225971	0.144413	0.789658	0.503111	0.225971	-0.0511696	1.74128	0.789658	-0.161964	TCA Cycle
HMDB0000764	hydrocinnamate	0.954497	0.00577629	0.0125127	0.391248	0.183795	0.00577629	-0.172243	0.63936	0.391248	0.143135	Benzoate Metabolism
HMDB0000767	Pseudouridine	0.0695502	0.259929	0.00296563	1.50371	0.506744	0.259929	0.0131145	2.20781	1.50371	0.799607	Pyrimidine Metabolism
HMDB0004620	N-Acetylarginine	0.112099	-0.192992	0.0191659	0.381299	0.0183796	-0.192992	-0.404363	0.644609	0.381299	0.117989	Amino Acid Metabolism
HMDB0000807	3-phosphoglycerate	0.923924	-0.0296571	0.720122	0.28255	0.467832	-0.0296571	-0.527147	1.54408	0.28255	-0.978984
HMDB0000812	N-Acetylaspartic acid	0.385431	0.110647	0.000930995	0.99547	0.326418	0.110647	-0.105123	1.36728	0.99547	0.623662	Amino Acid Metabolism
HMDB0000840	salicylurate	0.499254	-0.119221	0.0893805	0.499547	0.178742	-0.119221	-0.417183	1.01547	0.499547	-0.0163722	Benzoate Metabolism
HMDB0000875	Trigonelline	0.404293	-0.181747	0.0893805	0.423008	0.185035	-0.181747	-0.548529	0.859308	0.423008	-0.0132925	Nicotinamide Metabolism
HMDB0001276	N1-Acetylspermidine	0.86357	-0.0305144	0.00602958	-1.05938	0.236148	-0.0305144	-0.297177	-0.487519	-1.05938	-1.63125	Polyamine Metabolism
HMDB0011208	PC(P-34:0)/PC(O-34:1)_A	1.95627e-06	0.762037	0.000556567	0.997071	0.997343	0.762037	0.526731	1.32052	0.997071	0.673625	Plasmologen
HMDB0001341	ADP	0.496755	0.181502	0.990074	0.00633188	0.630974	0.181502	-0.26797	1.10137	0.00633188	-1.08871
HMDB0000897	7-Methylguanine	0.13052	-0.287195	0.0271576	0.701546	0.0450052	-0.287195	-0.619395	1.22736	0.701546	0.175737	Purine Metabolism
HMDB0000898	1-Methylhistamine	0.0980807	-0.333716	0.970895	-0.0297916	0.016376	-0.333716	-0.683808	0.82514	-0.0297916	-0.884723
HMDB0011214	PC(P-34:4)/PC(O-34:5)	0.12203	0.242893	0.830305	0.111494	0.516817	0.242893	-0.031031	0.84239	0.111494	-0.619402	Plasmologen
HMDB0000929	Tryptophan	0.0479136	-0.438018	0.0469248	0.741087	-0.0581801	-0.438018	-0.817855	1.37142	0.741087	0.110752	Amino Acid
HMDB0000951	taurochenodeoxycholate	0.00320939	-0.859121	0.447558	0.177722	-0.372594	-0.859121	-1.34565	0.581817	0.177722	-0.226372	Bile Acid
HMDB0000965	Hypotaurine	0.557657	0.130551	0.320936	0.472701	0.511337	0.130551	-0.250236	1.30555	0.472701	-0.360148
HMDB0001008	Biliverdin	0.703734	0.059255	0.00956606	0.6431	0.319512	0.059255	-0.201001	1.02633	0.6431	0.259865	Hemoglobin and Porphyrin Metabolism
HMDB0001046	Cotinine	0.309448	0.169704	0.00282248	0.186113	0.456129	0.169704	-0.116721	0.272162	0.186113	0.100065
HMDB0001182		0.754846	0.0485867	0.00811893	0.840255	0.306426	0.0485867	-0.209253	1.32209	0.840255	0.358415	Purine Metabolism
HMDB0001201	GDP	0.161677	0.37176	0.940586	0.082455	0.836324	0.37176	-0.0928042	1.2517	0.082455	-1.08679
HMDB0002302	indole-3-propionate	6.73215e-05	-0.549286	0.0370453	0.7054	-0.330704	-0.549286	-0.767867	1.26977	0.7054	0.141032	Microbiome Metabolite
HMDB0001316	6-phosphogluconate	0.0492458	0.445428	0.587495	0.238037	0.834906	0.445428	0.0559509	0.97113	0.238037	-0.495057
HMDB0002802	Cortisone	0.232119	0.181693	0.00282248	1.15383	0.442474	0.181693	-0.0790884	1.68697	1.15383	0.620693	Hormone
HMDB0011343	PE(P-34:2)/PE(O-34:3)	0.00854708	-0.578281	0.0135	-1.29954	-0.205878	-0.578281	-0.950685	-0.460201	-1.29954	-2.13888	Plasmologen
HMDB0001397	GMP	0.230411	0.262881	0.922153	0.100121	0.638302	0.262881	-0.112541	1.25575	0.100121	-1.0555
HMDB0001414	Putrescine	0.471639	-0.132839	0.205836	0.687202	0.177001	-0.132839	-0.44268	1.64518	0.687202	-0.270781
HMDB0001859	Acetaminophen	1.15192e-05	0.981741	0.0103644	1.1883	1.32554	0.981741	0.637943	1.91014	1.1883	0.466454	Xenobiotic
HMDB0001867	4-Aminohippuric acid	0.273981	-0.243113	0.00377388	0.775027	0.139032	-0.243113	-0.625258	1.15701	0.775027	0.393041	Fatty Acid Metabolism
HMDB0001886	3-Methylxanthine	0.0580294	0.274371	0.000693277	-0.608968	0.523259	0.274371	0.0254823	-0.393565	-0.608968	-0.824371	Xanthine Metabolism
HMDB0001991	7-Methylxanthine	0.716521	-0.091331	0.49391	-0.409379	0.327952	-0.091331	-0.510614	0.622445	-0.409379	-1.4412	Xanthine Metabolism
HMDB0009082	PE(P-36:1)/PE(O-36:2)	0.0036224	0.49481	0.0638924	-0.779491	0.780114	0.49481	0.209507	-0.0535219	-0.779491	-1.50546	Plasmologen
HMDB0011442	PE(P-36:3)/PE(O-36:4)	0.0172856	-0.50014	0.025723	-1.1723	-0.141132	-0.50014	-0.859148	-0.308656	-1.1723	-2.03594	Plasmologen
HMDB0011243	PC(P-36:1)/PC(O-36:2)	0.129521	-0.222486	0.409063	-0.263052	0.0338926	-0.222486	-0.478865	0.284583	-0.263052	-0.810687	Plasmologen
HMDB0011103	1,7-Dimethyluric acid	0.00373272	-0.633499	0.913458	0.038279	-0.266138	-0.633499	-1.00086	0.448193	0.038279	-0.371635	Purine Metabolism
HMDB0008952	PE(P-34:1)/PE(O-34:2)	0.220651	0.212035	0.282275	-0.560152	0.509114	0.212035	-0.0850451	0.356813	-0.560152	-1.47712	Plasmologen
HMDB0010163	PS(36:1)	1.06112e-05	1.00551	0.0150612	0.899007	1.35515	1.00551	0.655864	1.49286	0.899007	0.305154
HMDB0011210	PC(P-34:1)/PC(O-34:2)	5.58687e-06	0.87839	0.00771065	0.782319	1.17027	0.87839	0.586506	1.22676	0.782319	0.337882	Plasmologen
HMDB0011211	PC(P-34:2)/PC(O-34:3)	0.954497	0.0119852	0.637454	-0.209428	0.366885	0.0119852	-0.342914	0.529368	-0.209428	-0.948224	Plasmologen
HMDB0003357	N-Acetylornithine	0.00478719	-0.339524	0.237495	0.312389	-0.136267	-0.339524	-0.542781	0.777264	0.312389	-0.152486	Urea Cycle
HMDB0003464	4-Guanidinobutanoic acid	0.000125176	-0.832337	0.0461684	0.815205	-0.484122	-0.832337	-1.18055	1.50514	0.815205	0.125266
HMDB0004030	21-Deoxycortisol	0.0846855	-0.260705	0.00555272	0.538494	-0.000202809	-0.260705	-0.521207	0.824271	0.538494	0.252717	Sterol/Steroid
HMDB0004193	N1-Methyl-2-pyridone-5-carboxamide	0.0625084	0.288144	0.00261656	1.54447	0.554578	0.288144	0.0217102	2.24525	1.54447	0.843692	Nicotinamide Metabolism
HMDB0006294	16-hydroxypalmitate	0.000846043	0.512394	0.17589	0.375046	0.765425	0.512394	0.259364	0.865712	0.375046	-0.115619	Fatty Acid
HMDB0011420	PE(P-38:6)/PE(O-38:7)	0.00013811	0.531594	0.0705278	0.409824	0.756261	0.531594	0.306926	0.801369	0.409824	0.0182789	Plasmologen
HMDB0011241	PC(P-36:0)/PC(O-36:1)	9.46855e-06	0.654589	0.467349	-0.18914	0.879639	0.654589	0.429538	0.25901	-0.18914	-0.637291	Plasmologen
HMDB0013678	2-Hydroxyhippuric acid	0.815682	0.0628622	0.162672	-0.635045	0.489626	0.0628622	-0.363902	0.165496	-0.635045	-1.43559	Benzoate Metabolism
HMDB0011244	PC(P-36:2)/PC(O-36:3)	0.239596	0.206295	0.970895	-0.0190348	0.509373	0.206295	-0.0967817	0.510155	-0.0190348	-0.548225	Plasmologen
HMDB0011294	PC(P-40:6)/PC(O-40:7)	3.52215e-06	0.678957	0.00448577	0.729473	0.896583	0.678957	0.461332	1.10249	0.729473	0.356461	Plasmologen
HMDB0015168	Cerulenin	0.049236	0.366073	0.0106504	0.529044	0.685569	0.366073	0.0465763	0.852752	0.529044	0.205336
HMDB0011319	PC(P-38:5)/PC(O-38:6)	5.58687e-06	0.86155	0.00602958	0.695302	1.14775	0.86155	0.575354	1.07049	0.695302	0.320111	Plasmologen
HMDB0039059	3-Dehydroxycarnitine	0.906162	-0.0222832	0.0119827	0.814726	0.253797	-0.0222832	-0.298364	1.32495	0.814726	0.304499
HMDB0011212	PC(P-34:3)/PC(O-34:4)	0.00764738	0.48343	0.0012321	0.966161	0.790239	0.48343	0.176621	1.34655	0.966161	0.585776	Plasmologen
HMDB0011386	PE(P-38:4)/PE(O-38:5)	0.131206	0.244748	0.27232	-0.477575	0.528725	0.244748	-0.0392284	0.285084	-0.477575	-1.24023	Plasmologen
HMDB0009016	PE(P-36:0)/PE(O-36:1)	3.23534e-07	0.841642	0.0159514	0.576823	1.07395	0.841642	0.609336	0.962124	0.576823	0.191521	Plasmologen
HMDB0011221	PC(P-36:4)/PC(O-36:5)_A	0.124978	-0.275871	0.0628856	0.801491	0.0378214	-0.275871	-0.589563	1.54403	0.801491	0.0589518	Plasmologen
HMDB0011229	PC(P-38:6)/PC(O-38:7)	2.17667e-05	0.617765	0.000930995	0.936855	0.844909	0.617765	0.39062	1.28677	0.936855	0.586942	Plasmologen
HMDB0094696	N-Methyl-proline	0.00879354	-0.651937	0.00491783	1.20552	-0.229262	-0.651937	-1.07461	1.83216	1.20552	0.578871	Food Metabolite
HMDB0011239	PC(P-34:0)/PC(O-34:1)_B	5.09933e-09	1.07676	0.600922	0.139243	1.31041	1.07676	0.843119	0.586772	0.139243	-0.308286	Plasmologen
HMDB0013631	N-Oleoyl glycine	0.000159148	-0.859074	0.0094982	-0.884548	-0.491824	-0.859074	-1.22632	-0.359263	-0.884548	-1.40983	Fatty Acid
HMDB0013713	N-Acetyl-D-tryptophan	0.0875436	0.379268	0.27232	0.450147	0.762562	0.379268	-0.00402646	1.16595	0.450147	-0.265658	Tryptophan Metabolism
HMDB0014581	Allopurinol	0.522345	0.116375	0.0266857	0.772279	0.42347	0.116375	-0.19072	1.34838	0.772279	0.196176
HMDB0012252	Linoleoyl-EA	0.611099	-0.0531378	0.00377388	0.654446	0.127056	-0.0531378	-0.233332	0.97575	0.654446	0.333143
HMDB0011310	PC(P-36:3)/PC(O-36:4)	0.0218289	0.384418	0.0473802	0.50076	0.672162	0.384418	0.0966736	0.929156	0.50076	0.0723634	Plasmologen
HMDB0033724	10-undecenoic acid	0.0423271	0.438606	0.0094982	1.28336	0.808946	0.438606	0.0682657	2.04335	1.28336	0.523375	Fatty Acid
HMDB0011384	PE(P-38:2)/PE(O-38:3)	0.593561	-0.104224	0.963727	0.0325331	0.229365	-0.104224	-0.437814	0.638466	0.0325331	-0.5734	Plasmologen
HMDB0013287	N(6),N(6)-Dimethyl-lysine	0.00946638	0.493559	0.711066	0.0750121	0.817886	0.493559	0.169231	0.399763	0.0750121	-0.249739	Lysine Metabolism
HMDB0011387	PE(P-38:5)/PE(O-38:6)	0.00937896	0.446632	0.720633	-0.161112	0.739455	0.446632	0.15381	0.564778	-0.161112	-0.887002	Plasmologen
HMDB0011394	PE(P-40:6)/PE(O-40:7)	2.23316e-06	0.641276	0.970895	0.0160886	0.841049	0.641276	0.441504	0.426986	0.0160886	-0.394809	Plasmologen
HMDB0011410	PE(P-36:4)/PE(O-36:5)	0.0492458	0.329784	0.906906	-0.081785	0.618359	0.329784	0.0412079	0.744851	-0.081785	-0.908421	Plasmologen
HMDB0005923	N4-Acetylcytidine	0.0667803	0.341016	0.00164312	1.42779	0.661159	0.341016	0.0208731	2.02805	1.42779	0.827543	Pyrimidine Metabolism
HMDB0062549	alpha-hydroxystearate	0.00330467	0.637958	0.0535953	0.531625	1.00111	0.637958	0.274801	1.00343	0.531625	0.0598218	Fatty Acid
HMDB0010407	LPC(P-16:0)/LPC(O-16:1)	0.0980807	0.235415	0.27232	0.36953	0.482659	0.235415	-0.0118295	0.959827	0.36953	-0.220766	Lysophospholipid
HMDB0029377	Piperine	0.815682	0.0383125	0.0483395	-0.649196	0.298327	0.0383125	-0.221702	-0.0888232	-0.649196	-1.20957	Food Metabolite
HMDB0011220	PC(P-36:4)/PC(O-36:5)_B	1.56763e-05	0.931575	0.0246319	0.578607	1.2653	0.931575	0.597847	0.999655	0.578607	0.157559	Plasmologen
HMDB0013272	N-Lauroylglycine	0.0162486	0.443024	0.00261656	1.20229	0.757232	0.443024	0.128816	1.74613	1.20229	0.658446	Fatty Acid
HMDB0061384	Acisoga	1.56763e-05	0.624991	0.000447039	1.19216	0.848751	0.624991	0.401231	1.56133	1.19216	0.823004	Polyamine Metabolism
HMDB0005862	2-Methylguanosine	0.0875436	-0.321399	0.326278	0.312017	0.00364782	-0.321399	-0.646447	0.868194	0.312017	-0.244161	Purine Metabolism
HMDB0011621	Cinnamoylglycine	0.460466	0.129716	0.970895	0.0175125	0.425344	0.129716	-0.165913	0.543095	0.0175125	-0.50807
HMDB0011686	p-cresol glucuronide	0.132913	-0.302942	0.175182	0.560586	0.0504415	-0.302942	-0.656326	1.29014	0.560586	-0.168969	Phenylalanine & tyrosine metabolism
HMDB0059824	4-Hydroxy-3-methylacetophenone	0.00422	-0.333971	0.044125	0.372353	-0.137202	-0.333971	-0.530741	0.68354	0.372353	0.0611658
